# Mitochondrial Disease variation in healthy older adults: a genotype-phenotype assessment linking pathogenic variants and mitochondrial constraint

**DOI:** 10.64898/2026.06.24.26356498

**Authors:** Eloise Watson, Gordon Qian, Shyamsundar Ravishankar, Matthew Hobbs, Joseph Copty, Chenglong Yu, Sarah Kummerfeld, Christina Liang, Paul Lacaze, Ryan L. Davis, Carolyn M. Sue

## Abstract

Mitochondrial diseases (MDs) are caused by variants in the mitochondrial (mtDNA) or nuclear (nDNA) genome and encompass a diverse disease spectrum, whilst mitochondrial dysfunction more broadly is implicated in aging and neurodegeneration, with distinct and overlapping phenotypic features. Recent population genomic studies reveal pathogenic MD variation to be common in the population and somatic mtDNA variants accumulate from the seventh decade. Cumulative burden of mtDNA variation, quantified using mitochondrial genome constraint measures, may mediate mitochondrial dysfunction generally. However, the clinical relevance of incidentally identified variation for MDs, and of mitochondrial constraint measures for aging and neurodegeneration, is unclear.

We have quantified pathogenic mtDNA and nDNA variation, as well as measures of mitochondrial genome constraint in the Medical Genome Reference Bank (MGRB), a cohort of healthy older individuals. We evaluated association of identified pathogenic MD variants with clinical features relevant to MD across four domains including physical function, cognitive function, endocrine-metabolic function and mood. Associations of mitochondrial genome constraint with clinical measures of aging and neurodegeneration were also explored.

No significant associations between MD variants and phenotypes were identified, although surprisingly, mood measures appeared healthier for variant carriers compared to non-carriers. Summed mtDNA constraint showed significant inverse association with blood pressure and a trend toward inverse association with physical function. Measures of cognitive function did not demonstrate association with summed or mean mitochondrial genome constraint.

Pathogenic MD variants are relatively common in the population and may be carried through to old age in good health, emphasising the importance of clinical context for counselling. Mitochondrial genome constraint measures warrant further evaluation as a surrogate biomarker for mitochondrial genome quality and mitochondrial dysfunction.
