## Supplementary Power for "Mitochondrial Disease variation in healthy older adults: a genotype-phenotype assessment linking pathogenic variants and mitochondrial constraint"

### Sheet: min detect effect_binary
n_carrier	OR	power
6	1.5	0.064
10	1.5	0.09
20	1.5	0.124
40	1.5	0.216
56	1.5	0.282
62	1.5	0.34
6	2	0.122
10	2	0.16
20	2	0.306
40	2	0.516
56	2	0.664
62	2	0.72
6	3	0.188
10	3	0.322
20	3	0.57
40	3	0.892
56	3	0.968
62	3	0.976
6	4	0.302
10	4	0.44
20	4	0.748
40	4	0.97
56	4	0.996
62	4	1
6	5	0.376
10	5	0.558
20	5	0.856
40	5	0.988
56	5	1
62	5	1

### Sheet: min detect effect_cont
n_carrier	beta_carrier	power
6	0.1	0.054
8	0.1	0.052
10	0.1	0.08
11	0.1	0.048
18	0.1	0.054
20	0.1	0.056
21	0.1	0.064
27	0.1	0.09
40	0.1	0.104
56	0.1	0.114
62	0.1	0.088
6	0.2	0.106
8	0.2	0.104
10	0.2	0.084
11	0.2	0.088
18	0.2	0.136
20	0.2	0.152
21	0.2	0.146
27	0.2	0.214
40	0.2	0.246
56	0.2	0.324
62	0.2	0.324
6	0.3	0.11
8	0.3	0.136
10	0.3	0.138
11	0.3	0.178
18	0.3	0.26
20	0.3	0.284
21	0.3	0.294
27	0.3	0.364
40	0.3	0.482
56	0.3	0.638
62	0.3	0.632
6	0.4	0.18
8	0.4	0.21
10	0.4	0.266
11	0.4	0.246
18	0.4	0.426
20	0.4	0.448
21	0.4	0.424
27	0.4	0.544
40	0.4	0.712
56	0.4	0.82
62	0.4	0.888
6	0.5	0.214
8	0.5	0.29
10	0.5	0.378
11	0.5	0.38
18	0.5	0.562
20	0.5	0.598
21	0.5	0.638
27	0.5	0.75
40	0.5	0.864
56	0.5	0.958
62	0.5	0.976
6	0.6	0.276
8	0.6	0.364
10	0.6	0.484
11	0.6	0.522
18	0.6	0.74
20	0.6	0.79
21	0.6	0.812
27	0.6	0.89
40	0.6	0.958
56	0.6	0.994
62	0.6	0.994
6	0.7	0.346
8	0.7	0.532
10	0.7	0.648
11	0.7	0.674
18	0.7	0.834
20	0.7	0.852
21	0.7	0.908
27	0.7	0.952
40	0.7	0.994
56	0.7	1
62	0.7	1
6	0.8	0.462
8	0.8	0.64
10	0.8	0.706
11	0.8	0.734
18	0.8	0.936
20	0.8	0.946
21	0.8	0.966
27	0.8	0.978
40	0.8	0.998
56	0.8	1
62	0.8	1
6	0.9	0.642
8	0.9	0.694
10	0.9	0.838
11	0.9	0.852
18	0.9	0.978
20	0.9	0.972
21	0.9	0.984
27	0.9	0.996
40	0.9	0.998
56	0.9	1
62	0.9	1
6	1	0.71
8	1	0.83
10	1	0.884
11	1	0.918
18	1	0.988
20	1	0.996
21	1	0.992
27	1	0.994
40	1	1
56	1	1
62	1	1

### Sheet: detect effect_pheno
t-test power calculation for primary outcome(s) by phenotype group
phenotype	diabetes	neuropathy	short stature	stroke-like	renal	cognitive	myopathy	any
n1	9	8	8	10	11	21	27	56
n2	2731	2783	2781	2784	2699	2773	2764	2738
d	0.935728	0.992274	0.992275	0.887834	0.846731	0.613878	0.541973	0.37832
sig.level = 0.05
power = 0.8
